# M&M: An RNA-seq based Pan-Cancer Classifier for Pediatric Tumors

**DOI:** 10.1101/2024.06.06.24308366

**Authors:** Fleur S.A. Wallis, John L. Baker-Hernandez, Marc van Tuil, Claudia van Hamersveld, Marco J. Koudijs, Eugène T.P. Verwiel, Alex Janse, Laura S. Hiemcke-Jiwa, Ronald R. de Krijger, Mariëtte E.G. Kranendonk, Marijn A. Vermeulen, Pieter Wesseling, Uta E. Flucke, Valérie de Haas, Maaike Luesink, Eelco W. Hoving, H. Josef Vormoor, Max M. van Noesel, Jayne Y. Hehir-Kwa, Bastiaan B.J. Tops, Patrick Kemmeren, Lennart A. Kester

## Abstract

With many rare tumor types, acquiring the correct diagnosis is a challenging but crucial process in pediatric oncology. Here, we present M&M, a pan-cancer ensemble-based machine learning algorithm tailored towards inclusion of rare tumor types. The RNA-seq based algorithm can classify 52 different tumor types (precision *∼*99%, recall *∼*80%), plus the underlying 96 tumor subtypes (precision *∼*96%, recall *∼*70%). For low-confidence classifications, a comparable precision is achieved when including the three highest-scoring labels. M&M’s pan-cancer setup allows for easy clinical implementation, requiring only one classifier for all incoming diagnostic samples, including samples from different tumor stages and treatment statuses. Simultaneously, its performance is comparable to existing tumor- and tissue-specific classifiers. The introduction of an extensive pan-cancer classifier in diagnostics has the potential to increase diagnostic accuracy for many pediatric cancer cases, thereby contributing towards optimal patient survival and quality of life.
