## Supplementary Table 1 for "M&M: An RNA-seq based Pan-Cancer Classifier for Pediatric Tumors"

### Sheet: Sheet1
Domain	TumorType	abbreviationTumorType	TumorSubtype	abbreviationSubtype	Frequency
Neuro	Atypical teratoid/rhabdoid tumor	ATRT	Atypical teratoid/rhabdoid tumor subclass SHH	ATRT subclass SHH	4
Neuro	Atypical teratoid/rhabdoid tumor	ATRT	Atypical teratoid/rhabdoid tumor subclass TYR	ATRT subclass TYR	3
Neuro	Medulloblastoma	MB	Medulloblastoma group 3	MB group 3	11
Neuro	Medulloblastoma	MB	Medulloblastoma group 4	MB group 4	17
Neuro	Medulloblastoma	MB	Medulloblastoma, WNT-activated	MB, WNT-activated	5
Neuro	Medulloblastoma	MB	Medulloblastoma, SHH-activated	MB, SSH-activated	7
Neuro	Meningioma	MEN	Meningioma	MEN	5
Neuro	Infant-type hemispheric glioma	IHG	Infant-type hemispheric glioma	IHG	3
Neuro	Paediatric-type diffuse high-grade glioma	HGG	Diffuse paediatric-type high-grade glioma, H3-wildtype and IDH-wildtype	Diffuse pHGG, H3-WT and IDH-WT	13
Neuro	Ependymoma	EP	Myxopapillary ependymoma	Myxopapillary EP	6
Neuro	Ependymoma	EP	Posterior fossa group A ependymoma	Posterior fossa A EP	17
Neuro	Choroid plexus papilloma	CPP	Choroid plexus papilloma	CPP	3
Neuro	Xanthoastrocytoma	PXA	Pleiomorphic xanthoastrocytoma	PXA	8
Neuro	Pilocytic astrocytoma	PA	Pilocytic astrocytoma	PA	107
Neuro	Paediatric-type diffuse low-grade glioma	LGG	Diffuse astrocytoma, MYB- or MYBL1-altered	Diffuse pLGG, MYB- or MYBL1-altered	5
Neuro	Ganglioglioma	GG	Ganglioglioma	GG	7
Neuro	Craniopharyngioma	CP	Adamantinomatous craniopharyngioma	Adamantinomatous CP	12
Neuro	Embryonal tumor multilayered rosettes	ETMR	Embryonal tumor multilayered rosettes	ETMR	4
Solid	Hepatoblastoma	HBL	Epithelial-mesenchymal hepatoblastoma	Epithelial-mesenchymal HBL	3
Solid	Hepatoblastoma	HBL	Epithelial hepatoblastoma	Epithelial HBL	9
Solid	Lipoblastoma	LB	Lipoblastoma	LB	9
Solid	Pheochromocytoma	PHEO	Pheochromocytoma	PHEO	3
Solid	Peripheral neuroblastic tumor	PNT	Pretreated necrotic poorly differentiated neuroblastoma	Pretreated necrotic poorly differentiated NB	3
Solid	Peripheral neuroblastic tumor	PNT	Neuroblastoma	NB	68
Solid	Peripheral neuroblastic tumor	PNT	Ganglioneuroblastoma, intermixed	Ganglio NB	6
Solid	Peripheral neuroblastic tumor	PNT	Ganglioneuroma	GN	6
Solid	Neurofibroma	NF	Neurofibroma	NF	6
Solid	Schwannoma	SCHW	Schwannoma	SCHW	6
Solid	Cystic nephroma	CN	Cystic nephroma	CN	5
Solid	Wilms tumor	WT	Mixed wilms tumor	Mixed WT	16
Solid	Wilms tumor	WT	Blastemic wilms tumor	Blastemic WT	17
Solid	Wilms tumor	WT	Regressive wilms tumor	Regressive WT	7
Solid	Wilms tumor	WT	Epithelial wilms tumor	Epithelial WT	6
Solid	Wilms tumor	WT	Stromal wilms tumor	Stromal WT	14
Solid	Dysgerminoma/Germinoma	GE	Dysgerminoma/Germinoma	GE	8
Solid	Teratoma	TRT	Mature teratoma	Mature TRT	15
Solid	Teratoma	TRT	Immature teratoma	Immature TRT	9
Solid	Yolk sac tumor	YST	Yolk sac tumor	YST	10
Solid	Ovarian tumor	OT	Mucinous adenoma of the ovary	Mucinous adenoma of the ovary	3
Solid	Sertoli (leydig) cell tumor	SLCT	Poorly differentiated sertoli leydig cell tumor	Poorly differentiated SLCT	3
Solid	Granulosa cell tumor	GrCT	Juvenile granulosa cell tumor	Juvenile GrCT	4
Solid	Adrenal cortical carcinoma	ACC	Adrenal cortical carcinoma	ACC	4
Solid	Thyroid carcinoma	PTC	Papillary thyroid carcinoma	PTC	4
Solid	Lymphoepithelial carcinoma	LEC	Lymphoepithelial carcinoma	LEC	5
Solid	Malignant rhabdoid tumor	MRT	Malignant rhabdoid tumor	MRT	11
Solid	Small cell carcinoma of the ovary, hypercalcemic type	SCCOHT	Small cell carcinoma of the ovary, hypercalcemic type	SCCOHT	3
Solid	Not malignant lung	NM-lung	Not malignant lung	Not malignant lung	3
Solid	Not malignant subcutis	NM-subcutis	Not malignant subcutis	Not malignant subcutis	4
Solid	Arteriovenous malformation	AVM	Arteriovenous malformation	AVM	5
Solid	BCOR sarcoma	BCOR(S)	BCOR sarcoma	BCOR(S)	6
Solid	Ewing sarcoma	EWS	EWSR1 rearranged ewing sarcoma	EWSR1 rearranged EWS	37
Solid	Osteosarcoma	OS	Conventional type high grade osteosarcoma	Conventional type high grade OS	44
Solid	Spindle cell sarcoma	SCS	NTRK sarcoma	NTRK sarcoma	3
Solid	Spindle cell sarcoma	SCS	Infantile fibrosarcoma	Infantile fibrosarcoma	3
Solid	Synovio sarcoma	SS	Synovio sarcoma	SS	3
Solid	Rhabdomyosarcoma	RMS	Embryonal rhabdomyosarcoma	Embryonal RMS	35
Solid	Rhabdomyosarcoma	RMS	MYOD1 mutant rhabdomyosarcoma	MYOD1 mutant RMS	3
Solid	Rhabdomyosarcoma	RMS	Alveolar rhabdomyosarcoma	Alveolar RMS	17
Solid	Pleuropulmonary blastoma	PPB	Pleuropulmonary blastoma	PPB	3
Hemato	AML	AML	KMT2A rearranged (like) AML	KMT2A rearranged (like) AML	19
Hemato	AML	AML	RUNX1 rearranged AML	RUNX1 rearranged AML	11
Hemato	AML	AML	NOS AML	NOS AML	9
Hemato	AML	AML	GATA1 mutated AML/TMD	GATA1 mutated AML/TMD	3
Hemato	AML	AML	NPM1 altered AML	NPM1 altered AML	5
Hemato	AML	AML	UBTF ITD AML	UBTF ITD AML	3
Hemato	AML	AML	CEBPA mutant AML	CEBPA mutant AML	3
Hemato	AML	AML	NUP98::NSD1 positive AML	NUP98::NSD1 positive AML	3
Hemato	AML	AML	CBFB::MYH11 positive AML	CBFB::MYH11 positive AML	3
Hemato	APL	APL	PML::RARA positive APL	PML::RARA positive APL	6
Hemato	JMML	JMML	JMML	JMML	8
Hemato	Immature T-cell lymphoma	T-LBL	T-cell lymphoblastic lymphoma	T-LBL	14
Hemato	Immature B-cell lymphoma	B-LBL	B-cell lymphoblastic lymphoma	B-LBL	5
Hemato	Mature T-cell lymphoma	MTL	ALK positive anaplastic large cell T-cell lymphoma	ALK positive anaplastic large cell TL	8
Hemato	Mature B-cell lymphoma	B-NHL	Diffuse large B-cell lymphoma	Diffuse large B-NHL	6
Hemato	Mature B-cell lymphoma	B-NHL	Primary mediastinal large B-cell lymphoma	Primary mediastinal large B-NHL	4
Hemato	Burkitt lymphoma	BL	MYC rearranged Burkitt lymphoma	MYC rearranged BL	28
Hemato	Hodgkin lymphoma	HL	Classical nodular sclerosing hodgkin lymphoma	Classical nodular sclerosing HL	46
Hemato	Hodgkin lymphoma	HL	Classical NOS hodgkin lymphoma	Classical NOS HL	3
Hemato	Hodgkin lymphoma	HL	Nodular lymphocyte predominant hodgkin lymphoma	Nodular lymphocyte predominant HL	4
Hemato	Hodgkin lymphoma	HL	Classical mixed cellularity hodgkin lymphoma	Classical mixed cellularity HL	5
Hemato	Langerhans cell histiocytosis	LCH	Langerhans cell histiocytosis	LCH	17
Hemato	Not malignant lymph node	NM-lymph	Not malignant lymph node	Not malignant lymph node	14
Hemato	Not malignant (Hemato)	NM-Hemato	Not malignant bone marrow	Not malignant bone marrow	21
Hemato	Not malignant (Hemato)	NM-Hemato	Bone marrow failure	BMF	7
Hemato	T-ALL	T-ALL	MEF2C subtype T-ALL	MEF2C subtype T-ALL	4
Hemato	T-ALL	T-ALL	TAL-LMO subtype T-ALL	TAL-LMO subtype T-ALL	23
Hemato	T-ALL	T-ALL	TLX3 subtype T-ALL	TLX3 subtype T-ALL	3
Hemato	B-ALL	B-ALL	High hyperdiploid B-ALL	High hyperdiploid B-ALL	84
Hemato	B-ALL	B-ALL	ETV6::RUNX1 (like) B-ALL	ETV6::RUNX1 (like) B-ALL	71
Hemato	B-ALL	B-ALL	PAX5 altered B-ALL	PAX5 altered B-ALL	14
Hemato	B-ALL	B-ALL	TCF3::PBX1 positive B-ALL	TCF3::PBX1 positive B-ALL	14
Hemato	B-ALL	B-ALL	NOS B-ALL	NOS B-ALL	14
Hemato	B-ALL	B-ALL	Near haploid B-ALL	Near haploid B-ALL	3
Hemato	B-ALL	B-ALL	BCR::ABL1 (like) B-ALL	BCR::ABL1 (like) B-ALL	16
Hemato	B-ALL	B-ALL	KMT2A rearranged (like) B-ALL	KMT2A rearranged (like) B-ALL	17
Hemato	B-ALL	B-ALL	iAMP21 B-ALL	iAMP21 B-ALL	15
Hemato	B-ALL	B-ALL	DUX4 rearranged B-ALL	DUX4 rearranged B-ALL	10
Hemato	B-ALL	B-ALL	ZNF384 rearranged B-ALL	ZNF384 rearranged B-ALL	7
Hemato	B-ALL	B-ALL	Low hypodiploid B-ALL	Low hypodiploid B-ALL	4
Hemato	CML	CML	BCR::ABL1 positive CML	BCR::ABL1 positive CML	6
